# A gut pathobiont regulates circulating glycine and host metabolism in a twin study comparing vegan and omnivorous diets

**DOI:** 10.1101/2025.01.08.25320192

**Authors:** Matthew M. Carter, Xianfeng Zeng, Catherine P. Ward, Matthew Landry, Dalia Perelman, Tayler Hennings, Xiandong Meng, Allison M. Weakley, Ashley V. Cabrera, Jennifer L. Robinson, Tran Nguyen, Steven Higginbottom, Holden T. Maecker, Erica D. Sonnenburg, Michael A. Fischbach, Christopher D. Gardner, Justin L. Sonnenburg

## Abstract

Metabolic diseases including type 2 diabetes and obesity pose a significant global health burden. Plant-based diets, including vegan diets, are linked to favorable metabolic outcomes, yet the underlying mechanisms remain unclear. In a randomized trial involving 21 pairs of identical twins, we investigated the effects of vegan and omnivorous diets on the host metabolome, immune system, and gut microbiome. Vegan diets induced significant shifts in serum and stool metabolomes, cytokine profiles, and gut microbial composition. Despite lower dietary glycine intake, vegan diet subjects exhibited elevated serum glycine levels linked to reduced abundance of the gut pathobiont *Bilophila wadsworthia*. Functional studies demonstrated that *B. wadsworthia* metabolizes glycine via the glycine reductase pathway and modulates host glycine availability. Removing *B. wadsworthia* from a complex microbiota in mice elevated glycine levels and improved metabolic markers. These findings reveal a previously underappreciated mechanism by which diet regulates host metabolic status via the gut microbiota.
