## Supplementary material for "A gut pathobiont regulates circulating glycine and host metabolism in a twin study comparing vegan and omnivorous diets": Table S1

### Sheet: Sheet1
		Vegan diet group (n=22)	Omnivorous diet group (n=22)	Combined groups (N=44)
Sex, No. (%)	Women	17 (77.3)	17 (77.3)	34 (77.3)
	Men	5 (22.7)	5 (22.7)	10 (22.7)
Age, mean (SD)		39.6 (12.7)	39.6 (12.7)	39.6 (12.7)
Highest level of education achieved, No. (%)	Some college	7 (31.8)	5 (22.7)	12 (27.3)
	College graduate	9 (40.9)	13 (59.1)	22 (50.0)
	Some post-graduate school	2 (9.1)	0	2 (4.5)
	Post-graduate degree	4 (18.2)	2 (9.1)	6 (13.6)
	High school graduate	0	2 (9.1)	2 (4.5)
Race/ethnicity, No. (%)	White	16 (72.7)	16 (72.7)	32 (72.7)
	Native Hawaiian/Pacific Islander	1 (4.5)	0	1 (2.3)
	Asian	2 (9.1)	3 (13.6)	5 (11.4)
	Black/AA	1 (4.5)	1 (4.5)	2 (4.5)
	Multiracial	2 (9.1)	2 (9.1)	4 (9.1)
Weight, mean (SD), kg	Women	71.6 (12.9)	71.4 (12.1)	71.5 (12.5)
	Men	68.7 (9.1)	72.7 (12.2)	70.7 (10.8)
	Both sexes	70.9 (12.1)	71.7 (12.1)	71.3 (12.1)
Body mass index, mean (SD)	Women	26.9 (5.0)	26.9 (4.9)	26.9 (4.9)
	Men	22.6 (1.3)	23.0 (1.3)	22.8 (1.3)
	Both sexes	25.9 (4.8)	26.0 (4.6)	25.9 (4.7)
Blood pressure, mean (SD), mm Hg	Systolic	120.7 (15.8)	127.1 (56.9)	123.9 (41.9)
	Diastolic	74.7 (10.7)	75.0 (10.3)	74.9 (10.5)
Blood lipid level, mean (SD), mg/dL	HDL Cholesterol	60.3 (12.8)	63.9 (15.0)	62.1 (13.9)
	LDL Cholesterol	110.7 (32.0)	118.5 (35.2)	114.6 (33.5)
	Triglycerides	101.8 (65.1)	106.1 (38.5)	104.0 (52.9)
Fasting glucose, mean (SD), mg/dL		90.8 (9.4)	92.0 (9.6)	91.4 (9.4)
Fasting insulin, mean (SD), µIU/mL		12.7 (4.6)	12.8 (5.7)	12.8 (5.1)
Vitamin B12 level, mean (SD), pg/mL		590 (468.4)	492 (184.5)	541 (355.3)
