## Supplementary material for "A gut pathobiont regulates circulating glycine and host metabolism in a twin study comparing vegan and omnivorous diets": Table S2

### Sheet: twins_diet_summary
	Baseline (Week 0)			Midpoint (Week 4)			Study End (Week 8)
Feature	Vegan Group [mean (SD)]	Omnivore Group [mean (SD)]	Adjusted P-value	Vegan Group [mean (SD)]	Omnivore Group [mean (SD)]	Adjusted P-value	Vegan Group [mean (SD)]	Omnivore Group [mean (SD)]	Adjusted P-value
3-Methylhistidine (mg)	14.64 (6.55)	13.07 (7.7)	0.7543	0.11 (0.4)	22.54 (9.05)	0	0.75 (2.9)	19.88 (7.45)	0
Acesulfame Potassium (mg)	3.79 (8.69)	7.08 (16.13)	0.7008	1.44 (6.74)	2.62 (9.86)	0.8812	1.61 (3.77)	218.86 (993.53)	0.6196
Added Sugars (by Available Carbohydrate) (g)	46.95 (30.36)	52.96 (59.38)	0.9002	26.14 (28.62)	31.06 (27.47)	0.8098	27.91 (21.39)	34.53 (29.1)	0.6978
Added Sugars (by Total Sugars) (g)	42.83 (28.31)	47.71 (48.53)	0.9049	24.3 (26.55)	29.55 (26.05)	0.785	25.76 (19.01)	31.98 (26.42)	0.6786
Alanine (g)	3.55 (1.12)	3.56 (1.31)	0.9977	2.61 (0.69)	4.68 (1.24)	0	2.46 (0.75)	4.53 (1.49)	0
Alcohol (g)	8.34 (13.99)	6.72 (8.55)	0.8812	6.03 (12.03)	9.15 (12.96)	0.7066	8.96 (14.9)	8.33 (13.06)	0.9828
Alpha-Carotene (provitamin A carotenoid) (mcg)	768.31 (1545.9)	255.48 (348.67)	0.3662	677.78 (487.68)	502.16 (367.77)	0.4455	1114.38 (1258.34)	477.46 (667.06)	0.1389
Arginine (g)	4.18 (1.39)	4.44 (2.05)	0.8746	4.42 (1.37)	5.65 (1.62)	0.0348	3.9 (1.36)	5.33 (1.82)	0.0223
Ash (g)	17.07 (5.96)	17.3 (5.88)	0.9828	15.96 (4.2)	17.06 (4.42)	0.6978	16.67 (5.47)	18.11 (5.99)	0.7066
Aspartame (mg)	11.47 (29.02)	26.99 (98.8)	0.7611	9.72 (39.11)	5.52 (17.87)	0.8812	5.32 (15.06)	12.66 (29.92)	0.619
Aspartic Acid (g)	6.69 (2.22)	6.72 (2.47)	0.9977	6.37 (1.69)	8.57 (2.23)	0.0036	5.7 (1.7)	8.5 (2.89)	0.0025
Available Carbohydrate (g)	197.52 (70.61)	191.25 (85.51)	0.9676	166 (62.57)	158.37 (51.76)	0.8914	180.08 (61.2)	163.39 (80.21)	0.7359
Beta-Carotene (provitamin A carotenoid) (mcg)	4229.21 (3833.25)	3503.65 (3946.7)	0.7994	5916.73 (4183.38)	7111.77 (3280.5)	0.5998	5551.84 (3398.12)	4726.28 (3160.86)	0.7066
Beta-Carotene Equivalents (derived from provitamin A carotenoids) (mcg)	4655.47 (4498.5)	3687.56 (3973.83)	0.7431	6380.86 (4247.23)	7542.56 (3443.28)	0.6196	6224.56 (3832.29)	5022.72 (3337.46)	0.5782
Beta-Cryptoxanthin (provitamin A carotenoid) (mcg)	84.23 (143.36)	112.34 (213.61)	0.8586	250.49 (262.86)	359.41 (262.87)	0.429	231.11 (333.6)	115.52 (116.55)	0.372
Beta-Tocopherol (mg)	0.62 (0.42)	0.52 (0.25)	0.65	0.58 (0.33)	0.37 (0.2)	0.0477	0.67 (0.37)	0.56 (0.31)	0.6196
Betaine (mg)	124.03 (80.18)	147.03 (144.8)	0.7907	123.06 (81.7)	124.51 (58.36)	0.9924	118.66 (74.54)	101.21 (68.53)	0.7177
Biochanin A (mg)	0.09 (0.29)	0.15 (0.36)	0.7994	0.53 (0.43)	0.16 (0.29)	0.0078	0.37 (0.49)	0.08 (0.17)	0.0583
CLA cis-9, trans-11 (g)	0.12 (0.07)	0.12 (0.07)	0.9676	0.01 (0.01)	0.06 (0.03)	0	0.01 (0.01)	0.09 (0.05)	0
CLA trans-10, cis-12 (g)	0.02 (0.01)	0.03 (0.01)	0.9745	0 (0)	0.01 (0.01)	0	0 (0)	0.02 (0.01)	0
Caffeine (mg)	98.66 (64.66)	103.32 (57.56)	0.9676	86.09 (68.74)	92.09 (73.62)	0.9653	80.95 (48.9)	105.25 (85.95)	0.5594
Calcium (mg)	859.19 (364.79)	832.84 (307.14)	0.9676	814.74 (217.88)	694.74 (316.49)	0.383	766.97 (257.74)	868.94 (480.02)	0.6849
Cholesterol (mg)	245.43 (115.6)	273.8 (131.78)	0.7431	13.31 (26.81)	479.68 (173.28)	0	15.1 (21.11)	325.37 (133.9)	0
Choline (mg)	298.83 (100.18)	327.03 (130.59)	0.7152	224.41 (58.38)	518.52 (162.49)	0	201.93 (53.9)	393.36 (128.03)	0
Copper (mg)	1.37 (0.5)	1.5 (0.75)	0.7671	2.18 (0.73)	1.6 (0.59)	0.0246	2.02 (0.62)	1.48 (0.68)	0.0343
Coumestrol (mg)	0.05 (0.04)	0.06 (0.05)	0.8637	0.06 (0.06)	0.05 (0.04)	0.7055	0.08 (0.09)	0.06 (0.05)	0.5765
Cystine (g)	1.01 (0.35)	1.01 (0.42)	0.9991	0.76 (0.24)	1.2 (0.29)	0	0.77 (0.25)	1.22 (0.43)	0.0011
Daidzein (mg)	2.41 (4.38)	2.43 (5.86)	0.9977	8.5 (4.15)	0.3 (0.65)	0	12.29 (10.92)	2.77 (4.07)	0.0046
Delta-Tocopherol (mg)	3.07 (1.72)	2.91 (2.11)	0.9676	1.36 (0.81)	1.61 (1.15)	0.6979	3.12 (2.27)	2.78 (1.81)	0.8357
Dietary Folate Equivalents (mcg)	449.88 (209.92)	469.88 (205.8)	0.9612	541.12 (162.83)	417.39 (121.82)	0.0261	541.37 (187.03)	407.41 (202.25)	0.0891
Energy (kcal)	1972.87 (616.53)	1931.29 (690.72)	0.9745	1626.96 (469.14)	1814.73 (534.56)	0.4966	1675.72 (555.64)	1855.64 (683.36)	0.643
Energy (kj)	8254.49 (2579.56)	8080.52 (2889.95)	0.9745	6807.19 (1962.89)	7592.82 (2236.62)	0.4966	7011.23 (2324.79)	7764 (2859.16)	0.643
Erythritol (g)	0 (0)	0.11 (0.53)	0.6196	0.08 (0.35)	0.62 (2.84)	0.6849	0.16 (0.73)	0.35 (0.92)	0.7543
Formononetin (mg)	0 (0.01)	0.01 (0.02)	0.5131	0.02 (0.02)	0.01 (0.01)	0.029	0.02 (0.02)	0 (0)	0.0178
Fructose (g)	14.05 (6.53)	13.12 (7.83)	0.8993	14.31 (8.22)	15.45 (8.13)	0.8812	15.02 (10.25)	13.76 (8.8)	0.8949
Galactose (g)	0.22 (0.18)	0.44 (0.63)	0.3339	0.23 (0.24)	0.27 (0.25)	0.8227	0.2 (0.18)	0.34 (0.43)	0.3854
Gamma-Tocopherol (mg)	14 (5.42)	14.82 (7.94)	0.9075	11.05 (5.72)	10.16 (5.45)	0.8443	15.23 (7.54)	15.5 (8.69)	0.9828
Genistein (mg)	3.21 (5.84)	3.47 (8.35)	0.9828	12.57 (5.49)	0.71 (1.09)	0	17.36 (15.66)	3.84 (5.56)	0.0049
Glucose (g)	14.12 (6.16)	14.38 (9.36)	0.9828	12.73 (7.04)	15.34 (8.62)	0.5765	13.42 (7.8)	13.86 (7.94)	0.9798
Glutamic Acid (g)	14.73 (4.99)	14.94 (5.78)	0.9828	11.04 (3.02)	15.32 (4.08)	0.0019	11.68 (3.9)	17 (6.66)	0.0125
Gluten (g)	7.69 (4.24)	8.39 (4.86)	0.8587	3.42 (3.84)	3.47 (2.9)	0.9972	6.4 (4.35)	5.54 (5.17)	0.8092
Glycemic Index (bread reference)	81.64 (4.78)	82.04 (6.94)	0.9745	76.58 (5.16)	80.55 (4.93)	0.0419	79.07 (5.06)	81.01 (6.29)	0.572
Glycemic Index (glucose reference)	57.11 (3.34)	57.38 (4.86)	0.9745	53.56 (3.61)	56.34 (3.45)	0.0419	55.31 (3.54)	56.66 (4.4)	0.572
Glycemic Load (bread reference)	162.2 (59.66)	158.95 (81.86)	0.9828	126.94 (50.38)	127.91 (43.57)	0.9924	141.9 (47.7)	133.14 (69)	0.8744
Glycemic Load (glucose reference)	113.46 (41.73)	111.18 (57.26)	0.9828	88.78 (35.24)	89.46 (30.48)	0.9924	99.25 (33.36)	93.12 (48.26)	0.8744
Glycine (g)	3.1 (0.97)	3.24 (1.32)	0.9036	2.55 (0.71)	4.16 (1.17)	0	2.36 (0.76)	3.93 (1.47)	8e-04
Glycitein (mg)	0.5 (0.92)	0.44 (0.97)	0.9798	1.94 (0.86)	0.06 (0.17)	0	2.91 (2.37)	0.57 (0.79)	0.0014
Histidine (g)	2.03 (0.62)	2.06 (0.82)	0.9828	1.43 (0.39)	2.47 (0.67)	0	1.37 (0.44)	2.5 (0.84)	0
Inositol (g)	0.29 (0.11)	0.29 (0.15)	0.9977	0.45 (0.18)	0.4 (0.14)	0.5978	0.42 (0.23)	0.29 (0.14)	0.0854
Insoluble Dietary Fiber (g)	16.14 (7.17)	15.55 (7.95)	0.9676	25.21 (7.86)	17.01 (5.57)	0.0017	24.91 (8.77)	16.11 (9.5)	0.0127
Iron (mg)	13.76 (6.09)	14.13 (6.36)	0.9797	19.72 (5.24)	14.44 (3.77)	0.0025	16.34 (5.33)	12.84 (4.95)	0.0938
Isoleucine (g)	3.35 (1.15)	3.39 (1.28)	0.9828	2.51 (0.7)	4.05 (1.04)	0	2.34 (0.76)	4.17 (1.5)	1e-04
Isomalt (g)	0 (0)	0 (0)	NA	0 (0)	0 (0)	NA	0.03 (0.15)	0 (0)	0.6196
Lactose (g)	6.47 (6.63)	7.34 (6.98)	0.9002	0.11 (0.16)	5.44 (7.43)	0.0126	0.14 (0.27)	9.26 (11.06)	0.0045
Lariciresinol (mcg)	262.18 (151.1)	358.88 (306.77)	0.4634	433.26 (218.36)	369.27 (153.97)	0.5702	439.05 (240.01)	323.02 (279.74)	0.383
Leucine (g)	5.86 (2.02)	5.86 (2.23)	0.9995	4.28 (1.17)	6.94 (1.83)	0	4.09 (1.29)	7.2 (2.62)	2e-04
Lutein + Zeaxanthin (mcg)	2219.95 (1119.29)	2547.32 (1904.06)	0.7646	4029.41 (3143.49)	4980.37 (2396.52)	0.5677	3793.63 (3770.51)	2814.58 (1555.52)	0.5782
Lycopene (mcg)	3313.25 (2407.58)	3331.12 (2991.07)	0.9977	1831.75 (1725.6)	3811.26 (3333.65)	0.0623	4593.21 (4032.41)	4852.66 (4905.08)	0.9798
Lysine (g)	4.78 (1.59)	4.84 (1.78)	0.9828	3.06 (0.83)	6.54 (1.85)	0	2.76 (0.84)	6.4 (2.16)	0
MUFA 14:1 (myristoleic acid) (g)	0.14 (0.11)	0.11 (0.07)	0.5315	0.01 (0.02)	0.08 (0.06)	1e-04	0.01 (0.02)	0.09 (0.05)	0
MUFA 16:1 (palmitoleic acid) (g)	1.18 (0.43)	1.2 (0.59)	0.9828	0.53 (0.27)	1.4 (0.84)	7e-04	0.66 (0.59)	1.08 (0.38)	0.0327
MUFA 18:1 (oleic acid) (g)	28.48 (10.22)	28.33 (10.9)	0.9972	30.15 (10.75)	33.02 (18.97)	0.7994	27.55 (18.39)	30.61 (14.03)	0.7994
MUFA 20:1 (gadoleic acid) (g)	0.36 (0.27)	0.39 (0.38)	0.9358	0.22 (0.09)	0.31 (0.16)	0.0863	0.28 (0.2)	0.34 (0.21)	0.6849
MUFA 22:1 (erucic acid) (g)	0.06 (0.1)	0.09 (0.27)	0.855	0.04 (0.04)	0.1 (0.08)	0.0223	0.03 (0.06)	0.06 (0.12)	0.4894
Magnesium (mg)	322.32 (127.88)	338.04 (209)	0.9612	429.69 (141.92)	360.66 (109.29)	0.2168	397.01 (113.66)	347.38 (157.57)	0.5256
Maltitol (g)	0.83 (3.9)	0.14 (0.67)	0.7118	0 (0)	0.05 (0.22)	0.6196	0 (0)	0.06 (0.27)	0.6196
Maltose (g)	2.71 (1.5)	3.1 (3.54)	0.8812	1.64 (1.79)	1.25 (0.75)	0.651	1.63 (1.19)	2.08 (2.22)	0.7066
Manganese (mg)	4.01 (1.95)	4.18 (2.43)	0.9676	6.32 (2.22)	4.21 (1.19)	0.0023	6.28 (2.26)	3.74 (1.95)	0.0019
Mannitol (g)	0.26 (0.27)	0.28 (0.34)	0.9787	0.43 (0.28)	0.29 (0.21)	0.1898	0.51 (0.39)	0.3 (0.29)	0.1499
Matairesinol (mcg)	30.75 (19.98)	32.06 (30.79)	0.9828	42.47 (28.69)	33.04 (13.89)	0.4283	36.22 (23.25)	30.78 (26.29)	0.7543
Methionine (g)	1.65 (0.55)	1.66 (0.67)	0.9924	0.83 (0.23)	2.15 (0.59)	0	0.83 (0.25)	2.1 (0.69)	0
Natural Alpha-Tocopherol (RRR-alpha-tocopherol or d-alpha-tocopherol) (mg)	9.84 (3.93)	9.56 (3.74)	0.9686	14.22 (5.43)	12.53 (4.92)	0.5846	13.16 (7.54)	10.31 (5.22)	0.4013
Natural Folate (food folate) (mcg)	252.26 (106.82)	279.56 (141.51)	0.7543	436.82 (125.15)	342.01 (108.37)	0.036	411.79 (150.11)	282.35 (114.98)	0.013
Niacin (vitamin B3) (mg)	21.12 (7.24)	19.87 (6.77)	0.8092	15.3 (10.2)	23.74 (7.07)	0.0125	16.5 (5.33)	23.69 (7.4)	0.0039
Niacin Equivalents (mg)	36.8 (12.6)	35.34 (12.78)	0.92	26.99 (10.88)	40.57 (11.02)	0.0011	27.74 (8.09)	42.49 (13.77)	9e-04
Nitrogen (g)	12.37 (4.06)	12.53 (4.82)	0.9828	9.74 (2.6)	14.74 (3.85)	1e-04	9.35 (2.88)	15.03 (5.29)	8e-04
Omega-3 Fatty Acids (g)	2.32 (0.99)	2.35 (1.35)	0.9896	1.77 (0.76)	1.64 (0.58)	0.7958	2.05 (1.16)	2.29 (1.26)	0.7907
Omega-6 Fatty Acids (g)	16.23 (5.67)	16.19 (8)	0.9977	17.52 (5.91)	13.52 (4.94)	0.0633	17.27 (8.41)	15.01 (6.14)	0.6196
Oxalic Acid (mg)	191.53 (72.48)	232.2 (159.9)	0.5846	394.41 (240.59)	352.06 (144.53)	0.7611	351.08 (236.26)	223.57 (139.43)	0.1182
PUFA 18:2 (linoleic acid, undifferentiated) (g)	16.81 (5.76)	16.86 (8.08)	0.9977	17.92 (5.95)	13.95 (5.12)	0.0729	17.72 (8.53)	15.61 (6.38)	0.6568
PUFA 18:2 n-6 (linoleic acid [LA]) (g)	16.03 (5.59)	16 (7.9)	0.9977	17.51 (5.9)	13.29 (4.92)	0.0459	17.23 (8.43)	14.8 (6.13)	0.5868
PUFA 18:3 (linolenic acid, undifferentiated) (g)	2.07 (0.84)	2.2 (1.3)	0.9081	1.78 (0.76)	1.46 (0.59)	0.3226	2 (1.15)	2.06 (1.27)	0.9828
PUFA 18:3 n-3 (alpha-linolenic acid [ALA]) (g)	2.02 (0.83)	2.12 (1.23)	0.9612	1.77 (0.76)	1.41 (0.6)	0.2549	1.98 (1.15)	2.01 (1.26)	0.9924
PUFA 18:3 n-6 (gamma-linolenic acid [GLA]) (g)	0.03 (0.02)	0.04 (0.1)	0.7744	0.01 (0.01)	0.02 (0.01)	5e-04	0.01 (0.01)	0.03 (0.03)	0.0775
PUFA 18:4 (parinaric acid) (g)	0.02 (0.04)	0.02 (0.05)	0.9962	0 (0)	0.01 (0.01)	0.0304	0.01 (0.02)	0.01 (0.03)	0.6568
PUFA 20:4 (arachidonic acid, undifferentiated) (g)	0.2 (0.19)	0.16 (0.12)	0.7543	0.01 (0.01)	0.22 (0.08)	0	0.03 (0.11)	0.2 (0.16)	0.0015
PUFA 20:4 n-6 (arachidonic acid [AA]) (g)	0.18 (0.18)	0.14 (0.11)	0.728	0.01 (0.01)	0.22 (0.08)	0	0.03 (0.11)	0.18 (0.16)	0.0027
PUFA 20:5 n-3 (eicosapentaenoic acid [EPA]) (g)	0.08 (0.12)	0.07 (0.16)	0.9828	0 (0)	0.06 (0.05)	4e-04	0.02 (0.09)	0.07 (0.1)	0.2564
PUFA 22:5 n-3 (docosapentaenoic acid [DPA]) (g)	0.04 (0.05)	0.03 (0.04)	0.7994	0 (0)	0.03 (0.02)	0	0.01 (0.03)	0.04 (0.04)	0.019
PUFA 22:6 n-3 (docosahexaenoic acid [DHA]) (g)	0.16 (0.25)	0.11 (0.2)	0.7635	0 (0.01)	0.13 (0.09)	0	0.04 (0.18)	0.16 (0.21)	0.1621
Pantothenic Acid (mg)	4.82 (1.64)	4.89 (1.79)	0.9828	4.92 (1.44)	6.04 (1.78)	0.0845	4.6 (1.33)	5.37 (1.79)	0.2958
Pectins (g)	3.07 (1.34)	2.95 (1.58)	0.9653	4.76 (1.56)	3.42 (1.25)	0.0131	4.86 (1.78)	3.34 (2)	0.0394
Phenylalanine (g)	3.34 (1.12)	3.41 (1.39)	0.9798	2.9 (0.8)	3.86 (0.99)	0.005	2.74 (0.88)	3.97 (1.44)	0.0079
Phosphorus (mg)	1210.01 (438.88)	1238.9 (601.78)	0.9798	1096.97 (312)	1273.49 (381.64)	0.267	1017.52 (291.7)	1304.57 (505.9)	0.0863
Phytic Acid (mg)	873.09 (449.22)	893.32 (740.81)	0.9828	1446.73 (539.7)	757.09 (289.76)	1e-04	1458.39 (529.13)	755.61 (514.19)	6e-04
Pinitol (g)	0.03 (0.04)	0.03 (0.04)	0.8812	0.11 (0.05)	0.02 (0.02)	0	0.12 (0.09)	0.03 (0.03)	0.0026
Pinoresinol (mcg)	422.19 (617.54)	760.41 (1058.87)	0.4798	711.88 (713.34)	361.37 (189.23)	0.1063	765.7 (700.56)	490.42 (685.24)	0.4747
Potassium (mg)	2423.01 (702.91)	2444.56 (882.74)	0.9914	2901.71 (771.74)	2939.44 (825.89)	0.9828	2806.8 (871.3)	2735.75 (991.45)	0.9676
Proline (g)	4.9 (1.78)	4.98 (2.08)	0.9828	3.16 (0.88)	4.8 (1.29)	1e-04	3.39 (1.16)	5.45 (2.38)	0.005
Refined Grains (ounce equivalents)	5.07 (2.6)	4.74 (2.22)	0.8825	2.09 (1.89)	2.49 (1.69)	0.7543	3.81 (2.52)	3.58 (3.51)	0.9676
Retinol (mcg)	335.54 (196.23)	349.7 (178.82)	0.9676	114.03 (128.25)	263.44 (165.49)	0.0083	73.9 (85.78)	289.53 (160.97)	0
Riboflavin (vitamin B2) (mg)	1.74 (0.57)	1.74 (0.59)	0.9977	1.62 (1.48)	1.85 (0.57)	0.7671	1.44 (0.62)	1.86 (0.67)	0.1182
SFA 10:0 (capric acid) (g)	0.66 (0.38)	0.72 (0.4)	0.8354	0.31 (0.19)	0.31 (0.26)	0.9977	0.28 (0.37)	0.46 (0.27)	0.2189
SFA 12:0 (lauric acid) (g)	1.61 (1.32)	1.59 (1.31)	0.9962	2.17 (1.52)	0.96 (1.45)	0.0349	1.84 (3.05)	0.95 (0.8)	0.4904
SFA 14:0 (myristic acid) (g)	2.68 (1.34)	2.73 (1.33)	0.9828	0.98 (0.58)	1.3 (0.89)	0.412	0.91 (1.2)	1.82 (0.97)	0.0343
SFA 16:0 (palmitic acid) (g)	14.69 (4.98)	14.69 (5.41)	0.9991	7.46 (2.29)	11.9 (4.22)	9e-04	7.5 (3.86)	12.55 (4.29)	0.0013
SFA 17:0 (margaric acid) (g)	0.14 (0.08)	0.15 (0.05)	0.9612	0.03 (0.03)	0.1 (0.05)	0	0.04 (0.03)	0.12 (0.06)	0
SFA 18:0 (stearic acid) (g)	6.46 (1.92)	6.54 (2.29)	0.9828	2.58 (0.99)	4.94 (1.9)	1e-04	2.71 (1.59)	5.57 (2.15)	1e-04
SFA 20:0 (arachidic acid) (g)	0.18 (0.1)	0.19 (0.11)	0.9676	0.19 (0.09)	0.2 (0.16)	0.9143	0.24 (0.17)	0.21 (0.12)	0.7307
SFA 22:0 (behenic acid) (g)	0.13 (0.14)	0.12 (0.11)	0.9828	0.15 (0.13)	0.1 (0.09)	0.404	0.23 (0.23)	0.16 (0.15)	0.4814
SFA 4:0 (butyric acid) (g)	0.55 (0.35)	0.62 (0.37)	0.7907	0.02 (0.06)	0.21 (0.18)	5e-04	0.04 (0.1)	0.41 (0.27)	0
SFA 6:0 (caproic acid) (g)	0.36 (0.25)	0.41 (0.23)	0.7994	0.04 (0.04)	0.15 (0.12)	0.0026	0.05 (0.07)	0.26 (0.17)	1e-04
SFA 8:0 (caprylic acid) (g)	0.38 (0.26)	0.4 (0.24)	0.9461	0.36 (0.24)	0.21 (0.24)	0.1407	0.3 (0.47)	0.26 (0.18)	0.9036
Secoisolariciresinol (mcg)	1857.21 (4443.64)	1781.67 (4968.76)	0.9963	416.86 (778.76)	1271.02 (2966.34)	0.4798	2003.65 (3889.27)	3140.42 (10350.54)	0.8762
Selenium (mcg)	105.52 (38.29)	122.69 (71.3)	0.6196	67.64 (48.88)	137.81 (93.52)	0.0157	72.86 (41.22)	111.61 (45.93)	0.0224
Serine (g)	3.4 (1.12)	3.52 (1.4)	0.9612	2.9 (0.82)	4.13 (1.08)	9e-04	2.79 (0.89)	4.16 (1.51)	0.0045
Sodium (mg)	3044.44 (1333.77)	3130.43 (1328.98)	0.9745	2077.24 (700.38)	2646.73 (858.77)	0.0667	2678.73 (1470.75)	3094.28 (1326.71)	0.6297
Solid Fats (g)	36.47 (13.49)	37.66 (13.85)	0.9651	9.81 (5.23)	22.21 (11.71)	7e-04	9.55 (7.18)	27.39 (12.97)	0
Soluble Dietary Fiber (g)	6.18 (2.25)	5.73 (2.71)	0.7994	8.54 (2.52)	5.98 (2.28)	0.0049	7.83 (2.28)	5.91 (3.71)	0.1382
Sorbitol (g)	0.17 (0.26)	0.12 (0.2)	0.7994	0.27 (0.47)	0.39 (0.58)	0.7543	0.17 (0.27)	0.32 (0.59)	0.6093
Starch (g)	103.07 (48.86)	93.21 (40.92)	0.7543	92.36 (36.65)	75.31 (26.39)	0.2303	104.41 (43.6)	77.55 (55.47)	0.2303
Sucralose (mg)	3.89 (9.23)	7.62 (18.43)	0.6979	0.28 (1.33)	7.75 (21.4)	0.3077	0.98 (3.25)	6.34 (14.17)	0.26
Sucrose (g)	38.37 (22.07)	41.03 (34.67)	0.9612	27.93 (18.46)	29.22 (17.48)	0.9707	29.83 (14.71)	31.01 (21.25)	0.9745
Synthetic Alpha-Tocopherol (all rac-alpha-tocopherol or dl-alpha-tocopherol) (mg)	1.01 (2.68)	1.74 (5.21)	0.8098	1.43 (2.87)	0.93 (2.18)	0.7907	1.64 (2.61)	2.16 (6.69)	0.9497
Synthetic Folate (folic acid) (mcg)	116.24 (76.69)	111.9 (79.13)	0.9798	61.35 (51.18)	44.3 (35.48)	0.4814	76.22 (50.5)	73.54 (78.63)	0.9828
TRANS 16:1 (trans-hexadecenoic acid) (g)	0.06 (0.04)	0.05 (0.04)	0.7611	0.01 (0.01)	0.03 (0.02)	0.0103	0.01 (0.01)	0.03 (0.02)	1e-04
TRANS 18:1 (trans-octadecenoic acid) (g)	1.57 (1.25)	1.77 (0.99)	0.8098	0.32 (0.73)	1.4 (1.36)	0.0119	0.45 (0.77)	1.73 (1.74)	0.0157
TRANS 18:2 (trans-octadecadienoic acid) (g)	0.34 (0.16)	0.3 (0.13)	0.7118	0.09 (0.06)	0.19 (0.15)	0.0354	0.12 (0.08)	0.27 (0.16)	0.0033
Tagatose (mg)	1.81 (2.91)	0.92 (0.84)	0.4436	0.01 (0.04)	0.45 (0.69)	0.0289	0.01 (0.04)	0.62 (1)	0.0349
Thiamin (vitamin B1) (mg)	1.55 (0.64)	1.49 (0.65)	0.9612	3.71 (4.64)	1.3 (0.46)	0.0772	3.7 (5.02)	1.37 (0.59)	0.1362
Threonine (g)	2.94 (1.01)	2.93 (1.08)	0.9977	2.16 (0.57)	3.61 (0.94)	0	2.01 (0.63)	3.69 (1.29)	1e-04
Total Alpha-Tocopherol Equivalents (mg)	12.53 (4.81)	13.01 (6.6)	0.9653	17 (6.81)	14.65 (5.57)	0.4917	16.62 (8.79)	14.27 (8.85)	0.6849
Total Carbohydrate (g)	220.53 (75.99)	213.05 (89.24)	0.9612	200.61 (71.17)	182.69 (57.11)	0.6568	213.34 (69.14)	186.34 (89.38)	0.5738
Total Conjugated Linoleic Acid (CLA 18:2) (g)	0.14 (0.08)	0.15 (0.09)	0.9686	0.01 (0.02)	0.07 (0.04)	0	0.01 (0.02)	0.11 (0.06)	0
Total Dietary Fiber (g)	22.47 (9.23)	21.39 (10.48)	0.9338	34.49 (9.93)	23.46 (7.3)	0.001	33.11 (10.26)	22.37 (12.67)	0.0159
Total Fat (g)	85.72 (27.85)	85.68 (32.2)	0.9991	70.12 (19.75)	78.23 (32.5)	0.6196	67.73 (33.12)	80.75 (30.39)	0.4487
Total Folate (mcg)	368.49 (162.82)	391.46 (169.63)	0.8812	498.18 (142.19)	386.32 (112.6)	0.0237	488.01 (167.52)	355.89 (158.68)	0.0391
Total Grains (ounce equivalents)	6.95 (3.56)	6.04 (2.73)	0.6396	4.58 (2.97)	3.79 (1.99)	0.6056	6.05 (2.9)	4.99 (3.76)	0.6056
Total Lignans (mcg)	2572.61 (4824.68)	2936.45 (6153.88)	0.9745	1606.61 (1129.65)	2041.79 (3080.65)	0.7994	3244.76 (4367)	3987.68 (11186.67)	0.9651
Total Monounsaturated Fatty Acids (MUFA) (g)	30.39 (10.86)	30.34 (11.78)	0.9977	31.06 (10.97)	35.01 (19.73)	0.7066	28.67 (18.81)	32.37 (14.45)	0.7543
Total Polyunsaturated Fatty Acids (PUFA) (g)	19.49 (6.58)	19.56 (9.33)	0.9977	19.76 (6.46)	15.96 (5.63)	0.1282	19.91 (9.27)	18.26 (7.35)	0.7907
Total Protein (g)	76.01 (24.94)	76.59 (29.03)	0.9924	58.85 (15.43)	91.07 (23.81)	1e-04	56.38 (17.23)	92.5 (32.26)	5e-04
Total Saturated Fatty Acids (SFA) (g)	28.26 (9.87)	28.52 (10.63)	0.9921	14.4 (3.39)	20.69 (8.21)	0.0113	14.29 (7.16)	23.12 (8.73)	0.0041
Total Sugars (g)	75.83 (33.74)	79.82 (55.23)	0.9651	57.29 (31.63)	67.04 (32.81)	0.6196	60.45 (27.49)	70.44 (37.55)	0.6196
Total Trans-Fatty Acids (TRANS) (g)	1.99 (1.38)	2.15 (1.1)	0.9036	0.43 (0.79)	1.63 (1.52)	0.0111	0.58 (0.83)	2.06 (1.88)	0.0103
Total Vitamin A Activity (International Units) (IU)	8877.82 (7498.27)	7312.11 (6793.66)	0.7543	11014.21 (7102.2)	13448.6 (5768.25)	0.4936	10619.38 (6375.67)	9336.35 (5509.99)	0.7611
Total Vitamin A Activity (Retinol Activity Equivalents) (mcg)	723.5 (415.77)	657 (413.07)	0.8443	645.77 (379.51)	891.99 (331.84)	0.0845	592.61 (325.77)	708.09 (300.45)	0.5139
Total Vitamin A Activity (Retinol Equivalents) (mcg)	1111.45 (766.99)	964.29 (727.05)	0.7907	1177.51 (722.59)	1520.53 (597.92)	0.2543	1111.33 (639.43)	1126.65 (556.18)	0.9921
Tryptophan (g)	0.94 (0.36)	0.93 (0.39)	0.9828	0.7 (0.18)	1.01 (0.27)	6e-04	0.67 (0.21)	1.13 (0.45)	0.0011
Tyrosine (g)	2.58 (0.9)	2.59 (1.05)	0.9962	1.76 (0.46)	3.01 (0.83)	0	1.72 (0.58)	3.11 (1.09)	1e-04
Valine (g)	3.81 (1.32)	3.86 (1.49)	0.9828	2.85 (0.77)	4.49 (1.16)	0	2.68 (0.83)	4.63 (1.69)	3e-04
Vegetable Protein (g)	30.1 (14.5)	31.74 (17.97)	0.9506	57.72 (16.33)	25.4 (8.32)	0	54.13 (17.81)	28.58 (15.5)	1e-04
Vitamin B-12 (cobalamin) (mcg)	3.37 (1.52)	3.12 (1.27)	0.8092	1.25 (1.72)	4.12 (1.99)	1e-04	1.2 (1.23)	3.76 (1.6)	0
Vitamin B-6 (pyridoxine, pyridoxyl, & pyridoxamine) (mg)	1.82 (0.67)	1.59 (0.55)	0.4917	2.17 (1.57)	2.28 (0.64)	0.9612	1.81 (0.53)	2.01 (0.53)	0.4936
Vitamin C (ascorbic acid) (mg)	71.56 (31.91)	86.93 (50.94)	0.52	146.52 (68.24)	150.67 (52.31)	0.9745	136.3 (90.15)	89.86 (52.49)	0.139
Vitamin D (calciferol) (mcg)	4.88 (4.19)	3.82 (2.27)	0.6065	0.94 (1.77)	5.21 (4.02)	6e-04	1.77 (3.17)	5.78 (4.53)	0.008
Vitamin D2 (ergocalciferol) (mcg)	0.38 (0.62)	0.24 (0.39)	0.646	0.69 (1.6)	0.19 (0.46)	0.4156	0.8 (1.3)	0.11 (0.2)	0.0775
Vitamin D3 (cholecalciferol) (mcg)	4.49 (4.28)	3.58 (2.17)	0.6786	0.25 (0.49)	5.02 (3.84)	1e-04	0.96 (3.08)	5.67 (4.58)	0.0019
Vitamin E (International Units) (IU)	15.68 (6.4)	15.99 (7.9)	0.9828	22.63 (8.88)	19.62 (7.56)	0.5131	21.26 (11.93)	17.53 (10.37)	0.5784
Vitamin E (Total Alpha-Tocopherol) (mg)	10.29 (4.09)	10.43 (4.57)	0.9866	14.86 (5.71)	13.02 (5.02)	0.562	13.89 (7.8)	11.28 (6.08)	0.5115
Vitamin K (phylloquinone) (mcg)	138.54 (61.18)	183.22 (118.3)	0.3259	269.27 (138.42)	330.38 (141.76)	0.3889	241.05 (224.39)	191.95 (96.85)	0.6568
Water (g)	2468.24 (840.78)	2379.39 (809.32)	0.9358	2721.07 (1542.72)	2441.02 (704.38)	0.7358	2771.58 (1157.31)	2571.44 (876.57)	0.7936
Whole Grains (ounce equivalents)	1.89 (1.52)	1.3 (1.57)	0.4917	2.49 (1.6)	1.3 (0.78)	0.0151	2.24 (1.64)	1.4 (1.21)	0.1871
Xylitol (g)	0.02 (0.01)	0.02 (0.01)	0.9828	0.03 (0.02)	0.02 (0.01)	0.0289	0.02 (0.01)	0.02 (0.01)	0.6225
Zinc (mg)	10.15 (4.21)	9.93 (4.02)	0.9798	8.95 (2.45)	12.05 (3.42)	0.0066	8.08 (2.21)	10.46 (4.15)	0.0772
